# Muscle cells of sporadic ALS patients secrete neurotoxic vesicles

**DOI:** 10.1101/2021.03.11.21252078

**Authors:** Laura Le Gall, William J Duddy, Cecile Martinat, Virginie Mariot, Owen Connolly, Vanessa Milla, Ekene Anakor, Zamalou G Ouandaogo, Stephanie Millecamps, Jeanne Lainé, Udaya Geetha Vijayakumar, Susan Knoblach, Cedric Raoul, Olivier Lucas, Jean Philippe Loeffler, Peter Bede, Anthony Behin, Helene Blasco, Gaelle Bruneteau, Maria Del Mar Amador, David Devos, Alexandre Henriques, Adele Hesters, Lucette Lacomblez, Pascal Laforet, Timothee Langlet, Pascal Leblanc, Nadine Le Forestier, Thierry Maisonobe, Vincent Meininger, Laura Robelin, Francois Salachas, Tanya Stojkovic, Giorgia Querin, Julie Dumonceaux, Gillian Butler Browne, Jose-Luis González De Aguilar, Stephanie Duguez, Pierre Francois Pradat

**Affiliations:** Northern Ireland Center for Stratified Medicine, Biomedical Sciences Research Institute, Londonderry, UK; Sorbonne Université, Institut National de la Santé et de la Recherche Médicale, Association Institut de Myologie, Centre de Recherche en Myologie, UMRS974, Paris, France; I-Stem, INSERM/UEVE UMR 861, I-STEM, AFM, Corbeil-Essones, France; NIHR Biomedical Research Centre, University College London, Great Ormond Street Institute of Child Health and Great Ormond Street Hospital NHS Trust, London, UK; Inserm U1127, CNRS UMR7225, Sorbonne Universités, UPMC Univ Paris 6 UMRS1127, France; George Washington University, Genetic Medicine, Children’s National Medical Center, Washington, US; The Neuroscience Institute of Montpellier, Inserm UMR1051, Univ Montpellier, Saint Eloi Hospital, Montpellier, France; Mécanismes Centraux et Périphériques de la Neurodégénérescence, Université de Strasbourg, INSERM UMR_S 1118, Strasbourg, France; Computational Neuroimaging Group, Academic Unit of Neurology, Trinity College Dublin, Ireland; Sorbonne Université, CNRS, INSERM, Laboratoire d’Imagerie Biomédicale, Paris, France; APHP, Département de Neurologie, Hôpital Pitié-Salpêtrière, Centre référent SLA, Paris, France; APHP, Centre de référence des maladies neuromusculaires Nord/Est/Ile de France, Institut de Myologie, Hôpital Pitié-Salpêtrière, Paris, France; Laboratoire de Biochimie et Biologie Moléculaire, Hôpital Bretonneau, CHRU de Tours, Tours, France; INSERM U1171, Pharmacologie Médicale & Neurologie Université, Faculté de Médecine, CHU de Lille, Lille, France; Département de Neurologie, Centre de Référence Maladies Neuromusculaires Paris-Est, Hôpital Raymond- Poincaré, Garches, France; Laboratory of Molecular Biology of the Cell, Ecole Normale Supérieure de Lyon, Lyon, France; Hôpital des Peupliers, Ramsay Générale de Santé, F-75013 Paris, France

**Keywords:** Secreted vesicles, Cell-cell communication, MND, sporadic ALS

## Abstract

**Background:** The cause of the motor neuron (MN) death that drives terminal pathology in Amyotrophic Lateral Sclerosis (ALS) remains unknown, and it is thought that the cellular environment of the MN may play a key role in MN survival. Several lines of evidence implicate vesicles in ALS, including that extracellular vesicles may carry toxic elements from astrocytes towards motor neurons, and that pathological proteins have been identified in circulating extracellular vesicles of sporadic ALS patients. Since MN degeneration at the neuromuscular junction is a feature of ALS, and muscle is a vesicle-secretory tissue, we hypothesized that muscle vesicles may be involved in ALS pathology.

**Methods:** Sporadic ALS patients were confirmed to be ALS according to El Escorial criteria, were genotyped to test for classic gene mutations associated with ALS, and physical function was assessed using the ALSFRS-R score. Muscle biopsies of either mildly affected deltoids of ALS patients (n=27) or deltoids of aged-matched healthy subjects (n=30) were used for extraction of muscle stem cells, to perform immunohistology, or for electron microscopy. Muscle stem cells were characterized by immunostaining, RTqPCR and transcriptomic analysis. Secreted muscle vesicles were characterized by proteomic analysis, Western blot, NanoSight, and electron microscopy. The effects of muscle vesicles isolated from the culture medium of ALS and healthy myotubes were tested on healthy human-derived iPSC motor neurons and on healthy human myotubes, with untreated cells used as controls.

**Results:** An accumulation of multivesicular bodies was observed in muscle biopsies of sporadic ALS patients by immunostaining and electron microscopy. Study of muscle biopsies and biopsy-derived denervation-naïve differentiated muscle stem cells (myotubes) revealed a consistent disease signature in ALS myotubes, including intracellular accumulation of exosome-like vesicles and disruption of RNA-processing. Compared to vesicles from healthy control myotubes, when administered to healthy motor neurons the vesicles of ALS myotubes induced shortened, less branched neurites, cell death, and disrupted localization of RNA and RNA-processing proteins. The RNA-processing protein FUS and a majority of its binding partners were present in ALS muscle vesicles, and toxicity was dependent on the expression level of FUS in recipient cells. Toxicity to recipient motor neurons was abolished by anti-CD63 immuno-blocking of vesicle uptake.

**Conclusion:** ALS muscle vesicles are shown to be toxic to motor neurons, which establishes the skeletal muscle as a potential source of vesicle-mediated toxicity in ALS.

**One Sentence Summary:** Muscle cells of ALS patients secrete vesicles that are toxic to motor neurons
