## Supplemental Tables S2 & S3 for "Muscle cells of sporadic ALS patients secrete neurotoxic vesicles"

### Sheet: Table S2
Table S2: Table showing counts of peptides that were observed at consistently higher levels in exosomes of ALS myotubes compared to healthy controls.
Peptides were filtered first to keep those for which the lowest value observed in ALS was greater than the highest value observed in controls, then were ranked by the difference in median values between ALS and controls.
Protein IDs	Protein names	Gene names	ALS1	ALS2	ALS3	Control1	Control2	Control3	Med ALS - Med Cont
P30101	Protein disulfide-isomerase A3	PDIA3	25	20	30	16	12	6	13
P11021	78 kDa glucose-regulated protein	HSPA5	19	15	27	8	13	3	11
Q4ZHG4	Fibronectin type III domain-containing protein 1	FNDC1	11	10	14	4	2	4	7
P13667	Protein disulfide-isomerase A4	PDIA4	7	9	27	3	2	0	7
Q9Y490	Talin-1	TLN1	2	6	40	1	0	0	6
P46777	60S ribosomal protein L5	RPL5	7	7	5	4	1	2	5
P07237	Protein disulfide-isomerase	P4HB	5	5	24	0	4	0	5
O14818;Q8TAA3	Proteasome subunit alpha type-7;Proteasome subunit alpha type-7-like	PSMA7;PSMA8	6	3	8	2	1	1	5
P36222	Chitinase-3-like protein 1	CHI3L1	3	4	4	0	0	0	4
Q15149;P58107	Plectin	PLEC	52	53	133	49	50	13	4
P52907	F-actin-capping protein subunit alpha-1	CAPZA1	5	4	10	1	2	0	4
P46821	Microtubule-associated protein 1B;MAP1B heavy chain;MAP1 light chain LC1	MAP1B	5	3	15	2	1	0	4
E9PAV3	Nascent polypeptide-associated complex subunit alpha, muscle-specific form	NACA	7	5	4	3	1	0	4
P14543	Nidogen-1	NID1	11	11	20	7	8	8	3
P62906	60S ribosomal protein L10a	RPL10A	1	3	6	0	0	0	3
Q16555	Dihydropyrimidinase-related protein 2	DPYSL2	2	3	16	0	1	0	3
Q16181;Q6ZU15	Septin-7	39326	6	7	6	3	5	1	3
P60660	Myosin light polypeptide 6	MYL6	6	5	5	4	1	2	3
P20618	Proteasome subunit beta type-1	PSMB1	3	4	6	2	1	1	3
Q8NFW1	Collagen alpha-1(XXII) chain	COL22A1	2	2	2	0	0	0	2
Q9Y266	Nuclear migration protein nudC	NUDC	3	3	7	1	1	0	2
P0DMV9;P0DMV8	Heat shock 70 kDa protein 1B;Heat shock 70 kDa protein 1A	HSPA1B;HSPA1A	3	3	15	1	1	1	2
Q96CX2;Q6ZWB6	BTB/POZ domain-containing protein KCTD12	KCTD12	2	1	6	0	0	0	2
Q86UP2	Kinectin	KTN1	1	2	15	0	0	0	2
Q12797	Aspartyl/asparaginyl beta-hydroxylase	ASPH	2	1	7	0	0	0	2
Q00341	Vigilin	HDLBP	2	1	3	0	0	0	2
P24534	Elongation factor 1-beta	EEF1B2	2	1	2	0	0	0	2
P62805	Histone H4	HIST1H4A	7	8	7	5	5	6	2
P32119	Peroxiredoxin-2	PRDX2	3	3	6	1	2	1	2
P28062	Proteasome subunit beta type-8	PSMB8	5	5	5	4	1	3	2
P27797	Calreticulin	CALR	3	2	13	1	1	1	2
P27695	DNA-(apurinic or apyrimidinic site) lyase;DNA-(apurinic or apyrimidinic site) lyase, mitochondrial	APEX1	4	2	3	1	1	0	2
P20908	Collagen alpha-1(V) chain	COL5A1	22	14	14	13	12	11	2
P17066;P48741	Heat shock 70 kDa protein 6;Putative heat shock 70 kDa protein 7	HSPA6;HSPA7	4	3	6	2	2	1	2
F8W810;Q2VIR3;P41091	Putative eukaryotic translation initiation factor 2 subunit 3-like protein;Eukaryotic translation initiation factor 2 subunit 3	EIF2S3L;EIF2S3	2	2	4	0	1	0	2
Q9Y4G6	Talin-2	TLN2	1	1	5	0	0	0	1
Q8NBS9	Thioredoxin domain-containing protein 5	TXNDC5	1	1	1	0	0	0	1
Q86UD1	Out at first protein homolog	OAF	2	1	1	0	0	0	1
Q15459	Splicing factor 3A subunit 1	SF3A1	1	1	2	0	0	0	1
Q13217	DnaJ homolog subfamily C member 3	DNAJC3	1	1	13	0	0	0	1
Q08378	Golgin subfamily A member 3	GOLGA3	2	1	1	0	0	0	1
P42766	60S ribosomal protein L35	RPL35	1	1	1	0	0	0	1
P41208;Q12798	Centrin-2	CETN2	3	1	1	0	0	0	1
P09104	Gamma-enolase	ENO2	1	1	3	0	0	0	1
P05455	Lupus La protein	SSB	1	1	1	0	0	0	1
P01034	Cystatin-C	CST3	1	2	1	0	0	0	1
O60925	Prefoldin subunit 1	PFDN1	1	2	1	0	0	0	1
O43390	Heterogeneous nuclear ribonucleoprotein R	HNRNPR	1	1	4	0	0	0	1
Q9UQ80;H0YIN7	Proliferation-associated protein 2G4	PA2G4	3	2	2	0	1	1	1
P63244	Guanine nucleotide-binding protein subunit beta-2-like 1;Guanine nucleotide-binding protein subunit beta-2-like 1, N-terminally processed	GNB2L1	2	2	4	1	1	0	1
P62826	GTP-binding nuclear protein Ran	RAN	2	2	3	1	1	0	1
P62263	40S ribosomal protein S14	RPS14	2	2	2	1	0	1	1
P60900	Proteasome subunit alpha type-6	PSMA6	2	2	6	1	1	0	1

### Sheet: Table S3
Table S3: Table showing counts of peptides that were observed in at least one ALS muscle exosome sample but not in any healthy controls.
Protein IDs	Protein names	Gene names	ALS1	ALS2	ALS3	Control1	Control2	Control3
A0A0A6YYC3;Q9NQ29;Q9Y383	Putative RNA-binding protein Luc7-like 1;Putative RNA-binding protein Luc7-like 2	C7orf55-LUC7L2;LUC7L;LUC7L2	1	0	1	0	0	0
A0A0A6YYC7;Q96JP5	E3 ubiquitin-protein ligase ZFP91	ZFP91-CNTF;ZFP91	1	0	0	0	0	0
B4E1Z4;P00751	Complement factor B;Complement factor B Ba fragment;Complement factor B Bb fragment	CFB	9	0	11	0	0	0
F8WAN1;Q69YQ0	Cytospin-A	SPECC1L-ADORA2A;SPECC1L	0	0	2	0	0	0
J3QL48;P40306	Proteasome subunit beta type-10	PSMB10	0	0	1	0	0	0
O00233	26S proteasome non-ATPase regulatory subunit 9	PSMD9	2	0	0	0	0	0
O00299	Chloride intracellular channel protein 1	CLIC1	0	0	3	0	0	0
O00303	Eukaryotic translation initiation factor 3 subunit F	EIF3F	0	0	2	0	0	0
O00410	Importin-5	IPO5	0	0	2	0	0	0
O00462	Beta-mannosidase	MANBA	0	0	5	0	0	0
O00469	Procollagen-lysine,2-oxoglutarate 5-dioxygenase 2	PLOD2	1	0	12	0	0	0
O00487	26S proteasome non-ATPase regulatory subunit 14	PSMD14	0	0	1	0	0	0
O00567	Nucleolar protein 56	NOP56	2	0	0	0	0	0
O00712;Q14938;P08651;Q12857	Nuclear factor 1 B-type;Nuclear factor 1 X-type;Nuclear factor 1 C-type;Nuclear factor 1 A-type	NFIB;NFIX;NFIC;NFIA	0	0	1	0	0	0
O14579	Coatomer subunit epsilon	COPE	0	0	2	0	0	0
O14745	Na(+)/H(+) exchange regulatory cofactor NHE-RF1	SLC9A3R1	0	0	4	0	0	0
O15031	Plexin-B2	PLXNB2	1	0	3	0	0	0
O15355	Protein phosphatase 1G	PPM1G	0	0	1	0	0	0
O15372	Eukaryotic translation initiation factor 3 subunit H	EIF3H	0	0	2	0	0	0
O15446	DNA-directed RNA polymerase I subunit RPA34	CD3EAP	1	0	0	0	0	0
O15460	Prolyl 4-hydroxylase subunit alpha-2	P4HA2	0	1	4	0	0	0
O43390	Heterogeneous nuclear ribonucleoprotein R	HNRNPR	1	1	4	0	0	0
O43491	Band 4.1-like protein 2	EPB41L2	1	0	4	0	0	0
O43818	U3 small nucleolar RNA-interacting protein 2	RRP9	1	0	0	0	0	0
O60216	Double-strand-break repair protein rad21 homolog	RAD21	1	2	0	0	0	0
O60462	Neuropilin-2	NRP2	0	0	2	0	0	0
O60506	Heterogeneous nuclear ribonucleoprotein Q	SYNCRIP	3	0	8	0	0	0
O60701	UDP-glucose 6-dehydrogenase	UGDH	0	0	1	0	0	0
O60716	Catenin delta-1	CTNND1	0	0	2	0	0	0
O60763	General vesicular transport factor p115	USO1	0	0	8	0	0	0
O60784	Target of Myb protein 1	TOM1	0	0	2	0	0	0
O60841	Eukaryotic translation initiation factor 5B	EIF5B	5	0	1	0	0	0
O60888	Protein CutA	CUTA	0	0	1	0	0	0
O60925	Prefoldin subunit 1	PFDN1	1	2	1	0	0	0
O75116	Rho-associated protein kinase 2	ROCK2	0	0	2	0	0	0
O75326	Semaphorin-7A	SEMA7A	1	1	0	0	0	0
O75376	Nuclear receptor corepressor 1	NCOR1	0	1	0	0	0	0
O75436	Vacuolar protein sorting-associated protein 26A	VPS26A	0	0	1	0	0	0
O75503	Ceroid-lipofuscinosis neuronal protein 5	CLN5	0	0	2	0	0	0
O75506	Heat shock factor-binding protein 1	HSBP1	0	0	1	0	0	0
O75531	Barrier-to-autointegration factor;Barrier-to-autointegration factor, N-terminally processed	BANF1	0	0	1	0	0	0
O75718	Cartilage-associated protein	CRTAP	0	0	1	0	0	0
O75882	Attractin	ATRN	0	0	2	0	0	0
O94769	Extracellular matrix protein 2	ECM2	0	0	9	0	0	0
O94923	D-glucuronyl C5-epimerase	GLCE	0	0	2	0	0	0
O94979	Protein transport protein Sec31A	SEC31A	1	0	2	0	0	0
O94985	Calsyntenin-1;Soluble Alc-alpha;CTF1-alpha	CLSTN1	0	0	13	0	0	0
O95302	Peptidyl-prolyl cis-trans isomerase FKBP9	FKBP9	0	0	2	0	0	0
O95433	Activator of 90 kDa heat shock protein ATPase homolog 1	AHSA1	0	0	4	0	0	0
O95782;O94973	AP-2 complex subunit alpha-1	AP2A1	0	1	5	0	0	0
O96019	Actin-like protein 6A	ACTL6A	0	0	1	0	0	0
P00367;P49448	Glutamate dehydrogenase 1, mitochondrial;Glutamate dehydrogenase 2, mitochondrial	GLUD1;GLUD2	0	0	7	0	0	0
P00505	Aspartate aminotransferase, mitochondrial	GOT2	0	0	1	0	0	0
P01023;P20742	Alpha-2-macroglobulin	A2M	0	0	24	0	0	0
P01034	Cystatin-C	CST3	1	2	1	0	0	0
P02786	Transferrin receptor protein 1;Transferrin receptor protein 1, serum form	TFRC	0	0	4	0	0	0
P04004	Vitronectin;Vitronectin V65 subunit;Vitronectin V10 subunit;Somatomedin-B	VTN	1	0	2	0	0	0
P04040	Catalase	CAT	4	0	4	0	0	0
P04062	Glucosylceramidase	GBA	0	0	2	0	0	0
P05023;P13637;P50993;P20648	Sodium/potassium-transporting ATPase subunit alpha-1	ATP1A1	0	0	5	0	0	0
P05155	Plasma protease C1 inhibitor	SERPING1	0	0	13	0	0	0
P05386	60S acidic ribosomal protein P1	RPLP1	1	0	1	0	0	0
P05455	Lupus La protein	SSB	1	1	1	0	0	0
P06576	ATP synthase subunit beta, mitochondrial	ATP5B	0	0	9	0	0	0
P06737	Glycogen phosphorylase, liver form	PYGL	0	0	7	0	0	0
P06744;CON__Q3ZBD7;K7ESF4	Glucose-6-phosphate isomerase	GPI	0	0	7	0	0	0
P06756	Integrin alpha-V;Integrin alpha-V heavy chain;Integrin alpha-V light chain	ITGAV	0	0	6	0	0	0
P06865;A0A087WUJ7	Beta-hexosaminidase subunit alpha	HEXA	0	0	6	0	0	0
P07099	Epoxide hydrolase 1	EPHX1	0	0	2	0	0	0
P07225;CON__P07224	Vitamin K-dependent protein S	PROS1	0	0	12	0	0	0
P07384	Calpain-1 catalytic subunit	CAPN1	0	0	4	0	0	0
P07686	Beta-hexosaminidase subunit beta;Beta-hexosaminidase subunit beta chain B;Beta-hexosaminidase subunit beta chain A	HEXB	0	0	13	0	0	0
P07814	Bifunctional glutamate/proline--tRNA ligase;Glutamate--tRNA ligase;Proline--tRNA ligase	EPRS	0	0	4	0	0	0
P07954	Fumarate hydratase, mitochondrial	FH	0	0	5	0	0	0
P08236	Beta-glucuronidase	GUSB	0	0	4	0	0	0
P08473	Neprilysin	MME	0	0	4	0	0	0
P08579	U2 small nuclear ribonucleoprotein B	SNRPB2	2	1	0	0	0	0
P08758	Annexin A5	ANXA5	0	0	9	0	0	0
P08865;A6NE09	40S ribosomal protein SA	RPSA;RPSAP58	0	0	6	0	0	0
P08962	CD63 antigen	CD63	0	0	1	0	0	0
P09104	Gamma-enolase	ENO2	1	1	3	0	0	0
P09211	Glutathione S-transferase P	GSTP1	0	0	2	0	0	0
P09417	Dihydropteridine reductase	QDPR	0	0	1	0	0	0
P09525	Annexin A4	ANXA4	0	0	4	0	0	0
P09603	Macrophage colony-stimulating factor 1;Processed macrophage colony-stimulating factor 1	CSF1	0	1	4	0	0	0
P09619	Platelet-derived growth factor receptor beta	PDGFRB	0	0	3	0	0	0
P09622	Dihydrolipoyl dehydrogenase, mitochondrial	DLD	4	0	3	0	0	0
P0C0L5;P0C0L4	Complement C4-B;Complement C4 beta chain;Complement C4-B alpha chain;C4a anaphylatoxin;C4b-B;C4d-B;Complement C4 gamma chain;Complement C4-A;Complement C4 beta chain;Complement C4-A alpha chain;C4a anaphylatoxin;C4b-A;C4d-A;Complement C4 gamma chain	C4B;C4A	0	0	30	0	0	0
P10124	Serglycin	SRGN	1	0	1	0	0	0
P10155	60 kDa SS-A/Ro ribonucleoprotein	TROVE2	0	0	5	0	0	0
P10253	Lysosomal alpha-glucosidase;76 kDa lysosomal alpha-glucosidase;70 kDa lysosomal alpha-glucosidase	GAA	0	0	12	0	0	0
P10600	Transforming growth factor beta-3;Latency-associated peptide	TGFB3	0	0	1	0	0	0
P10619	Lysosomal protective protein;Lysosomal protective protein 32 kDa chain;Lysosomal protective protein 20 kDa chain	CTSA	1	0	4	0	0	0
P11216	Glycogen phosphorylase, brain form	PYGB	0	0	2	0	0	0
P11279	Lysosome-associated membrane glycoprotein 1	LAMP1	0	0	2	0	0	0
P11488;P63096;P19087;P09471;P08754;A8MTJ3;P04899;P38405;Q5JWF2	Guanine nucleotide-binding protein G(t) subunit alpha-1;Guanine nucleotide-binding protein G(i) subunit alpha-1;Guanine nucleotide-binding protein G(t) subunit alpha-2;Guanine nucleotide-binding protein G(o) subunit alpha;Guanine nucleotide-binding protein G(k) subunit alpha;Guanine nucleotide-binding protein G(t) subunit alpha-3;Guanine nucleotide-binding protein G(i) subunit alpha-2;Guanine nuc…	GNAT1;GNAI1;GNAT2;GNAO1;GNAI3;GNAT3;GNAI2;GNAL;GNAS	0	0	1	0	0	0
P12081;P49590	Histidine--tRNA ligase, cytoplasmic	HARS	1	0	9	0	0	0
P12268	Inosine-5-monophosphate dehydrogenase 2	IMPDH2	0	0	1	0	0	0
P12956	X-ray repair cross-complementing protein 6	XRCC6	0	0	7	0	0	0
P13489	Ribonuclease inhibitor	RNH1	0	0	2	0	0	0
P13716	Delta-aminolevulinic acid dehydratase	ALAD	0	0	4	0	0	0
P13797;P13796	Plastin-3	PLS3	0	0	3	0	0	0
P13798	Acylamino-acid-releasing enzyme	APEH	0	0	1	0	0	0
P13861	cAMP-dependent protein kinase type II-alpha regulatory subunit	PRKAR2A	0	0	2	0	0	0
P14210	Hepatocyte growth factor;Hepatocyte growth factor alpha chain;Hepatocyte growth factor beta chain	HGF	1	0	0	0	0	0
P15121;C9JRZ8	Aldose reductase	AKR1B1	0	0	3	0	0	0
P15144	Aminopeptidase N	ANPEP	0	0	35	0	0	0
P15559	NAD(P)H dehydrogenase [quinone] 1	NQO1	0	0	1	0	0	0
P15880	40S ribosomal protein S2	RPS2	0	0	2	0	0	0
P15924	Desmoplakin	DSP	3	0	0	0	0	0
P16070	CD44 antigen	CD44	0	0	5	0	0	0
P16152;O75828	Carbonyl reductase [NADPH] 1;Carbonyl reductase [NADPH] 3	CBR1;CBR3	0	0	1	0	0	0
P16278	Beta-galactosidase	GLB1	1	0	1	0	0	0
P17174	Aspartate aminotransferase, cytoplasmic	GOT1	0	0	1	0	0	0
P17405	Sphingomyelin phosphodiesterase	SMPD1	0	0	3	0	0	0
P17655	Calpain-2 catalytic subunit	CAPN2	0	0	6	0	0	0
P18754	Regulator of chromosome condensation	RCC1	1	0	0	0	0	0
P19021	Peptidyl-glycine alpha-amidating monooxygenase;Peptidylglycine alpha-hydroxylating monooxygenase;Peptidyl-alpha-hydroxyglycine alpha-amidating lyase	PAM	0	0	15	0	0	0
P19320	Vascular cell adhesion protein 1	VCAM1	0	0	8	0	0	0
P19367;Q2TB90;P52789	Hexokinase-1	HK1	0	0	11	0	0	0
P20073	Annexin A7	ANXA7	0	0	3	0	0	0
P21589	5-nucleotidase	NT5E	1	0	17	0	0	0
P21781	Fibroblast growth factor 7	FGF7	0	1	5	0	0	0
P21926	CD9 antigen	CD9	0	0	1	0	0	0
P22413	Ectonucleotide pyrophosphatase/phosphodiesterase family member 1;Alkaline phosphodiesterase I;Nucleotide pyrophosphatase	ENPP1	0	0	6	0	0	0
P23381	Tryptophan--tRNA ligase, cytoplasmic;T1-TrpRS;T2-TrpRS	WARS	0	0	4	0	0	0
P23526	Adenosylhomocysteinase	AHCY	0	0	2	0	0	0
P24534	Elongation factor 1-beta	EEF1B2	2	1	2	0	0	0
P25788	Proteasome subunit alpha type-3	PSMA3	0	0	5	0	0	0
P25789	Proteasome subunit alpha type-4	PSMA4	0	3	4	0	0	0
P27105	Erythrocyte band 7 integral membrane protein	STOM	0	0	1	0	0	0
P27487	Dipeptidyl peptidase 4;Dipeptidyl peptidase 4 membrane form;Dipeptidyl peptidase 4 soluble form	DPP4	0	0	7	0	0	0
P27701	CD82 antigen	CD82	0	0	1	0	0	0
P27824	Calnexin	CANX	0	0	2	0	0	0
P28065	Proteasome subunit beta type-9	PSMB9	2	0	3	0	0	0
P28066	Proteasome subunit alpha type-5	PSMA5	0	2	5	0	0	0
P28482	Mitogen-activated protein kinase 1	MAPK1	0	0	1	0	0	0
P29401	Transketolase	TKT	0	1	15	0	0	0
P29590	Protein PML	PML	0	0	3	0	0	0
P30044	Peroxiredoxin-5, mitochondrial	PRDX5	0	0	1	0	0	0
P30084	Enoyl-CoA hydratase, mitochondrial	ECHS1	0	0	1	0	0	0
P30153	Serine/threonine-protein phosphatase 2A 65 kDa regulatory subunit A alpha isoform	PPP2R1A	0	0	1	0	0	0
P30622	CAP-Gly domain-containing linker protein 1	CLIP1	0	0	5	0	0	0
P31150	Rab GDP dissociation inhibitor alpha	GDI1	0	0	5	0	0	0
P31153;Q00266	S-adenosylmethionine synthase isoform type-2	MAT2A	0	0	4	0	0	0
P31431	Syndecan-4	SDC4	0	0	4	0	0	0
P31629	Transcription factor HIVEP2	HIVEP2	0	0	1	0	0	0
P33908	Mannosyl-oligosaccharide 1,2-alpha-mannosidase IA	MAN1A1	0	0	4	0	0	0
P34059	N-acetylgalactosamine-6-sulfatase	GALNS	0	0	3	0	0	0
P34932	Heat shock 70 kDa protein 4	HSPA4	2	0	15	0	0	0
P35221;Q9UI47	Catenin alpha-1	CTNNA1	0	0	6	0	0	0
P35237	Serpin B6	SERPINB6	0	0	2	0	0	0
P35475	Alpha-L-iduronidase	IDUA	0	1	5	0	0	0
P35606	Coatomer subunit beta	COPB2	0	0	2	0	0	0
P35611	Alpha-adducin	ADD1	0	0	2	0	0	0
P36222	Chitinase-3-like protein 1	CHI3L1	3	4	4	0	0	0
P36269	Gamma-glutamyltransferase 5;Gamma-glutamyltransferase 5 heavy chain;Gamma-glutamyltransferase 5 light chain	GGT5	0	0	2	0	0	0
P36957	Dihydrolipoyllysine-residue succinyltransferase component of 2-oxoglutarate dehydrogenase complex, mitochondrial	DLST	0	1	4	0	0	0
P37837	Transaldolase	TALDO1	0	0	3	0	0	0
P38606	V-type proton ATPase catalytic subunit A	ATP6V1A	0	0	4	0	0	0
P39023	60S ribosomal protein L3	RPL3	0	1	2	0	0	0
P39880	Homeobox protein cut-like 1	CUX1	1	0	0	0	0	0
P40925	Malate dehydrogenase, cytoplasmic	MDH1	0	0	3	0	0	0
P41208;Q12798	Centrin-2	CETN2	3	1	1	0	0	0
P42766	60S ribosomal protein L35	RPL35	1	1	1	0	0	0
P42785	Lysosomal Pro-X carboxypeptidase	PRCP	0	0	3	0	0	0
P43034	Platelet-activating factor acetylhydrolase IB subunit alpha	PAFAH1B1	0	3	3	0	0	0
P43243	Matrin-3	MATR3	0	0	1	0	0	0
P43490	Nicotinamide phosphoribosyltransferase	NAMPT	0	0	5	0	0	0
P45973	Chromobox protein homolog 5	CBX5	2	0	0	0	0	0
P46781	40S ribosomal protein S9	RPS9	0	0	3	0	0	0
P46940;Q86VI3	Ras GTPase-activating-like protein IQGAP1	IQGAP1	0	0	29	0	0	0
P46976	Glycogenin-1	GYG1	0	0	1	0	0	0
P47813;O14602	Eukaryotic translation initiation factor 1A, X-chromosomal;Eukaryotic translation initiation factor 1A, Y-chromosomal	EIF1AX;EIF1AY	0	0	1	0	0	0
P47895;O94788	Aldehyde dehydrogenase family 1 member A3	ALDH1A3	0	0	6	0	0	0
P47972	Neuronal pentraxin-2	NPTX2	0	0	1	0	0	0
P48444	Coatomer subunit delta	ARCN1	1	0	5	0	0	0
P48723	Heat shock 70 kDa protein 13	HSPA13	0	0	3	0	0	0
P49321	Nuclear autoantigenic sperm protein	NASP	0	0	2	0	0	0
P49585;Q9Y5K3	Choline-phosphate cytidylyltransferase A;Choline-phosphate cytidylyltransferase B	PCYT1A;PCYT1B	0	0	2	0	0	0
P49588	Alanine--tRNA ligase, cytoplasmic	AARS	0	0	4	0	0	0
P49589	Cysteine--tRNA ligase, cytoplasmic	CARS	0	0	6	0	0	0
P49591	Serine--tRNA ligase, cytoplasmic	SARS	0	0	3	0	0	0
P49720	Proteasome subunit beta type-3	PSMB3	0	0	2	0	0	0
P49748	Very long-chain specific acyl-CoA dehydrogenase, mitochondrial	ACADVL	0	0	3	0	0	0
P49788	Retinoic acid receptor responder protein 1	RARRES1	1	0	2	0	0	0
P49908	Selenoprotein P	SEPP1	0	0	1	0	0	0
P50395	Rab GDP dissociation inhibitor beta	GDI2	0	0	10	0	0	0
P50452	Serpin B8	SERPINB8	0	0	1	0	0	0
P50579	Methionine aminopeptidase 2	METAP2	1	0	3	0	0	0
P50995	Annexin A11	ANXA11	0	0	3	0	0	0
P51148	Ras-related protein Rab-5C	RAB5C	0	0	1	0	0	0
P51160	Cone cGMP-specific 3,5-cyclic phosphodiesterase subunit alpha	PDE6C	0	0	1	0	0	0
P51659	Peroxisomal multifunctional enzyme type 2;(3R)-hydroxyacyl-CoA dehydrogenase;Enoyl-CoA hydratase 2	HSD17B4	0	0	3	0	0	0
P51688	N-sulphoglucosamine sulphohydrolase	SGSH	0	0	3	0	0	0
P52565	Rho GDP-dissociation inhibitor 1	ARHGDIA	0	0	2	0	0	0
P52788	Spermine synthase	SMS	0	0	2	0	0	0
P52888	Thimet oligopeptidase	THOP1	0	0	2	0	0	0
P53396	ATP-citrate synthase	ACLY	0	0	4	0	0	0
P53618	Coatomer subunit beta	COPB1	0	0	2	0	0	0
P53621	Coatomer subunit alpha;Xenin;Proxenin	COPA	0	0	5	0	0	0
P53992	Protein transport protein Sec24C	SEC24C	0	0	3	0	0	0
P54289	Voltage-dependent calcium channel subunit alpha-2/delta-1;Voltage-dependent calcium channel subunit alpha-2-1;Voltage-dependent calcium channel subunit delta-1	CACNA2D1	0	0	2	0	0	0
P54803	Galactocerebrosidase	GALC	0	0	2	0	0	0
P54920	Alpha-soluble NSF attachment protein	NAPA	0	0	1	0	0	0
P55058	Phospholipid transfer protein	PLTP	0	0	7	0	0	0
P55287	Cadherin-11	CDH11	1	0	2	0	0	0
P55786;A6NEC2	Puromycin-sensitive aminopeptidase	NPEPPS	0	0	12	0	0	0
P56537	Eukaryotic translation initiation factor 6	EIF6	0	0	2	0	0	0
P58546	Myotrophin	MTPN	0	0	1	0	0	0
P59998;A0A0A6YYG9	Actin-related protein 2/3 complex subunit 4	ARPC4;ARPC4-TTLL3	0	2	5	0	0	0
P60033	CD81 antigen	CD81	0	0	1	0	0	0
P60903	Protein S100-A10	S100A10	1	0	1	0	0	0
P60953	Cell division control protein 42 homolog	CDC42	0	0	1	0	0	0
P60983	Glia maturation factor beta	GMFB	0	1	0	0	0	0
P61026;P51153;Q9H0U4;Q92928;P62820;Q92930;P61006;P59190	Ras-related protein Rab-10;Ras-related protein Rab-13;Ras-related protein Rab-1B;Putative Ras-related protein Rab-1C;Ras-related protein Rab-1A;Ras-related protein Rab-8B;Ras-related protein Rab-8A;Ras-related protein Rab-15	RAB10;RAB13;RAB1B;RAB1C;RAB1A;RAB8B;RAB8A;RAB15	0	0	2	0	0	0
P61163;P42025	Alpha-centractin;Beta-centractin	ACTR1A;ACTR1B	0	0	2	0	0	0
P61201	COP9 signalosome complex subunit 2	COPS2	0	0	2	0	0	0
P61326;Q96A72	Protein mago nashi homolog;Protein mago nashi homolog 2	MAGOH;MAGOHB	0	0	1	0	0	0
P61764	Syntaxin-binding protein 1	STXBP1	0	0	1	0	0	0
P61970	Nuclear transport factor 2	NUTF2	0	0	2	0	0	0
P62081	40S ribosomal protein S7	RPS7	2	0	0	0	0	0
P62140;P36873;P62136	Serine/threonine-protein phosphatase PP1-beta catalytic subunit;Serine/threonine-protein phosphatase PP1-gamma catalytic subunit;Serine/threonine-protein phosphatase PP1-alpha catalytic subunit	PPP1CB;PPP1CC;PPP1CA	0	0	2	0	0	0
P62277	40S ribosomal protein S13	RPS13	2	0	0	0	0	0
P62280	40S ribosomal protein S11	RPS11	0	0	2	0	0	0
P62306	Small nuclear ribonucleoprotein F	SNRPF	0	1	1	0	0	0
P62314	Small nuclear ribonucleoprotein Sm D1	SNRPD1	0	2	4	0	0	0
P62333	26S protease regulatory subunit 10B	PSMC6	0	0	2	0	0	0
P62491;Q15907;P57735	Ras-related protein Rab-11A;Ras-related protein Rab-11B	RAB11A;RAB11B	0	0	3	0	0	0
P62847	40S ribosomal protein S24	RPS24	1	0	0	0	0	0
P62906	60S ribosomal protein L10a	RPL10A	1	3	6	0	0	0
P63010	AP-2 complex subunit beta	AP2B1	0	0	4	0	0	0
P63151;Q9Y2T4	Serine/threonine-protein phosphatase 2A 55 kDa regulatory subunit B alpha isoform;Serine/threonine-protein phosphatase 2A 55 kDa regulatory subunit B gamma isoform	PPP2R2A;PPP2R2C	0	0	2	0	0	0
P67775;P62714	Serine/threonine-protein phosphatase 2A catalytic subunit alpha isoform;Serine/threonine-protein phosphatase 2A catalytic subunit beta isoform	PPP2CA;PPP2CB	0	0	2	0	0	0
P83110;O43464	Serine protease HTRA3	HTRA3	1	0	4	0	0	0
P84090	Enhancer of rudimentary homolog	ERH	1	0	1	0	0	0
Q00341	Vigilin	HDLBP	2	1	3	0	0	0
Q01813	ATP-dependent 6-phosphofructokinase, platelet type	PFKP	0	0	2	0	0	0
Q02952	A-kinase anchor protein 12	AKAP12	0	0	6	0	0	0
Q03001	Dystonin	DST	0	0	5	0	0	0
Q03135	Caveolin-1	CAV1	0	0	1	0	0	0
Q04637	Eukaryotic translation initiation factor 4 gamma 1	EIF4G1	0	0	6	0	0	0
Q04828;P52895	Aldo-keto reductase family 1 member C1;Aldo-keto reductase family 1 member C2	AKR1C1;AKR1C2	0	0	3	0	0	0
Q04917	14-3-3 protein eta	YWHAH	0	0	5	0	0	0
Q06323	Proteasome activator complex subunit 1	PSME1	0	0	3	0	0	0
Q07021	Complement component 1 Q subcomponent-binding protein, mitochondrial	C1QBP	0	0	3	0	0	0
Q07065	Cytoskeleton-associated protein 4	CKAP4	0	0	7	0	0	0
Q07157	Tight junction protein ZO-1	TJP1	4	0	5	0	0	0
Q07960	Rho GTPase-activating protein 1	ARHGAP1	0	0	2	0	0	0
Q08257	Quinone oxidoreductase	CRYZ	0	0	5	0	0	0
Q08378	Golgin subfamily A member 3	GOLGA3	2	1	1	0	0	0
Q08629	Testican-1	SPOCK1	2	0	7	0	0	0
Q0ZGT2	Nexilin	NEXN	0	0	1	0	0	0
Q10471	Polypeptide N-acetylgalactosaminyltransferase 2;Polypeptide N-acetylgalactosaminyltransferase 2 soluble form	GALNT2	0	0	2	0	0	0
Q10472	Polypeptide N-acetylgalactosaminyltransferase 1;Polypeptide N-acetylgalactosaminyltransferase 1 soluble form	GALNT1	0	0	1	0	0	0
Q10567	AP-1 complex subunit beta-1	AP1B1	0	0	3	0	0	0
Q12797	Aspartyl/asparaginyl beta-hydroxylase	ASPH	2	1	7	0	0	0
Q12884	Prolyl endopeptidase FAP;Antiplasmin-cleaving enzyme FAP, soluble form	FAP	0	0	6	0	0	0
Q12888	Tumor suppressor p53-binding protein 1	TP53BP1	0	0	1	0	0	0
Q12904	Aminoacyl tRNA synthase complex-interacting multifunctional protein 1;Endothelial monocyte-activating polypeptide 2	AIMP1	1	0	1	0	0	0
Q12905	Interleukin enhancer-binding factor 2	ILF2	0	0	6	0	0	0
Q12996	Cleavage stimulation factor subunit 3	CSTF3	0	0	1	0	0	0
Q13011	Delta(3,5)-Delta(2,4)-dienoyl-CoA isomerase, mitochondrial	ECH1	0	0	1	0	0	0
Q13098	COP9 signalosome complex subunit 1	GPS1	0	1	4	0	0	0
Q13162	Peroxiredoxin-4	PRDX4	0	0	8	0	0	0
Q13185	Chromobox protein homolog 3	CBX3	3	0	3	0	0	0
Q13217	DnaJ homolog subfamily C member 3	DNAJC3	1	1	13	0	0	0
Q13219	Pappalysin-1	PAPPA	0	0	2	0	0	0
Q13242	Serine/arginine-rich splicing factor 9	SRSF9	2	0	2	0	0	0
Q13247;Q08170	Serine/arginine-rich splicing factor 6;Serine/arginine-rich splicing factor 4	SRSF6;SRSF4	1	0	1	0	0	0
Q13370	cGMP-inhibited 3,5-cyclic phosphodiesterase B	PDE3B	1	0	1	0	0	0
Q13409	Cytoplasmic dynein 1 intermediate chain 2	DYNC1I2	0	0	4	0	0	0
Q13435	Splicing factor 3B subunit 2	SF3B2	1	0	1	0	0	0
Q13442	28 kDa heat- and acid-stable phosphoprotein	PDAP1	0	0	1	0	0	0
Q13510	Acid ceramidase;Acid ceramidase subunit alpha;Acid ceramidase subunit beta	ASAH1	0	0	2	0	0	0
Q13523	Serine/threonine-protein kinase PRP4 homolog	PRPF4B	1	0	0	0	0	0
Q13596;O60749	Sorting nexin-1;Sorting nexin-2	SNX1;SNX2	0	0	2	0	0	0
Q13618	Cullin-3	CUL3	0	0	2	0	0	0
Q13838;O00148	Spliceosome RNA helicase DDX39B;ATP-dependent RNA helicase DDX39A	DDX39B;DDX39A	0	0	5	0	0	0
Q13867	Bleomycin hydrolase	BLMH	0	0	1	0	0	0
Q14554	Protein disulfide-isomerase A5	PDIA5	0	0	1	0	0	0
Q14696	LDLR chaperone MESD	MESDC2	2	0	3	0	0	0
Q15008	26S proteasome non-ATPase regulatory subunit 6	PSMD6	0	0	4	0	0	0
Q15046	Lysine--tRNA ligase	KARS	0	0	3	0	0	0
Q15075	Early endosome antigen 1	EEA1	6	0	18	0	0	0
Q15121	Astrocytic phosphoprotein PEA-15	PEA15	0	0	1	0	0	0
Q15155;P69849;Q5JPE7	Nodal modulator 1;Nodal modulator 3;Nodal modulator 2	NOMO1;NOMO3;NOMO2	0	0	2	0	0	0
Q15262	Receptor-type tyrosine-protein phosphatase kappa	PTPRK	0	0	1	0	0	0
Q15366	Poly(rC)-binding protein 2	PCBP2	0	0	2	0	0	0
Q15389	Angiopoietin-1	ANGPT1	0	0	6	0	0	0
Q15393	Splicing factor 3B subunit 3	SF3B3	0	0	8	0	0	0
Q15435	Protein phosphatase 1 regulatory subunit 7	PPP1R7	0	0	4	0	0	0
Q15459	Splicing factor 3A subunit 1	SF3A1	1	1	2	0	0	0
Q15631	Translin	TSN	0	0	3	0	0	0
Q15746	Myosin light chain kinase, smooth muscle;Myosin light chain kinase, smooth muscle, deglutamylated form	MYLK	0	0	3	0	0	0
Q15758	Neutral amino acid transporter B(0)	SLC1A5	0	0	1	0	0	0
Q16394	Exostosin-1	EXT1	0	0	2	0	0	0
Q16531	DNA damage-binding protein 1	DDB1	0	0	9	0	0	0
Q16576;Q09028	Histone-binding protein RBBP7;Histone-binding protein RBBP4	RBBP7;RBBP4	0	0	2	0	0	0
Q16706	Alpha-mannosidase 2	MAN2A1	0	0	12	0	0	0
Q16720;P23634;Q01814;P20020	Plasma membrane calcium-transporting ATPase 3;Plasma membrane calcium-transporting ATPase 4;Plasma membrane calcium-transporting ATPase 2;Plasma membrane calcium-transporting ATPase 1	ATP2B3;ATP2B4;ATP2B2;ATP2B1	0	0	1	0	0	0
Q16787	Laminin subunit alpha-3	LAMA3	0	0	28	0	0	0
Q16851	UTP--glucose-1-phosphate uridylyltransferase	UGP2	1	0	10	0	0	0
Q16881	Thioredoxin reductase 1, cytoplasmic	TXNRD1	0	0	7	0	0	0
Q53TN4	Cytochrome b reductase 1	CYBRD1	0	0	2	0	0	0
Q5HYA8	Meckelin	TMEM67	0	1	0	0	0	0
Q5JRA6	Melanoma inhibitory activity protein 3	MIA3	0	0	2	0	0	0
Q5T200	Zinc finger CCCH domain-containing protein 13	ZC3H13	1	0	0	0	0	0
Q5VX52	Spermatogenesis-associated protein 1	SPATA1	0	0	1	0	0	0
Q63ZY3	KN motif and ankyrin repeat domain-containing protein 2	KANK2	0	0	2	0	0	0
Q6IPM2	IQ domain-containing protein E	IQCE	0	0	1	0	0	0
Q6NVV1;P40429	Putative 60S ribosomal protein L13a protein RPL13AP3;60S ribosomal protein L13a	RPL13AP3;RPL13A	1	1	0	0	0	0
Q6P179	Endoplasmic reticulum aminopeptidase 2	ERAP2	0	0	2	0	0	0
Q6UVK1	Chondroitin sulfate proteoglycan 4	CSPG4	0	0	23	0	0	0
Q6UW63	KDEL motif-containing protein 1	KDELC1	0	0	2	0	0	0
Q6UWE0	E3 ubiquitin-protein ligase LRSAM1	LRSAM1	0	0	1	0	0	0
Q6UWY5	Olfactomedin-like protein 1	OLFML1	0	0	2	0	0	0
Q6UX71	Plexin domain-containing protein 2	PLXDC2	1	0	1	0	0	0
Q6UXI7	Vitrin	VIT	0	0	2	0	0	0
Q6YHK3	CD109 antigen	CD109	0	0	14	0	0	0
Q7L2H7	Eukaryotic translation initiation factor 3 subunit M	EIF3M	0	0	1	0	0	0
Q7L5N1	COP9 signalosome complex subunit 6	COPS6	0	0	1	0	0	0
Q7Z7M0	Multiple epidermal growth factor-like domains protein 8	MEGF8	0	0	4	0	0	0
Q7Z7M9	Polypeptide N-acetylgalactosaminyltransferase 5	GALNT5	2	0	5	0	0	0
Q86UD1	Out at first protein homolog	OAF	2	1	1	0	0	0
Q86UE4	Protein LYRIC	MTDH	2	0	0	0	0	0
Q86UP2	Kinectin	KTN1	1	2	15	0	0	0
Q86XP3	ATP-dependent RNA helicase DDX42	DDX42	0	2	2	0	0	0
Q86Y38	Xylosyltransferase 1	XYLT1	0	0	2	0	0	0
Q8IUD2	ELKS/Rab6-interacting/CAST family member 1	ERC1	2	0	2	0	0	0
Q8IWU5	Extracellular sulfatase Sulf-2	SULF2	2	0	2	0	0	0
Q8IXB1	DnaJ homolog subfamily C member 10	DNAJC10	0	0	2	0	0	0
Q8IXL6;Q96MK3	Extracellular serine/threonine protein kinase FAM20C	FAM20C	0	0	6	0	0	0
Q8IYB3	Serine/arginine repetitive matrix protein 1	SRRM1	1	0	0	0	0	0
Q8IZL8	Proline-, glutamic acid- and leucine-rich protein 1	PELP1	0	0	1	0	0	0
Q8N158	Glypican-2;Secreted glypican-2	GPC2	1	0	0	0	0	0
Q8N3T1	Polypeptide N-acetylgalactosaminyltransferase 15	GALNT15	0	0	2	0	0	0
Q8N8U9	BMP-binding endothelial regulator protein	BMPER	0	0	2	0	0	0
Q8NBJ5	Procollagen galactosyltransferase 1	COLGALT1	0	0	2	0	0	0
Q8NBS9	Thioredoxin domain-containing protein 5	TXNDC5	1	1	1	0	0	0
Q8ND83	SLAIN motif-containing protein 1	SLAIN1	0	0	1	0	0	0
Q8NFW1	Collagen alpha-1(XXII) chain	COL22A1	2	2	2	0	0	0
Q8NHP8	Putative phospholipase B-like 2;Putative phospholipase B-like 2 32 kDa form;Putative phospholipase B-like 2 45 kDa form	PLBD2	0	0	3	0	0	0
Q8TAL6	Fin bud initiation factor homolog	FIBIN	0	0	2	0	0	0
Q8TAQ2	SWI/SNF complex subunit SMARCC2	SMARCC2	3	0	3	0	0	0
Q8TDQ7;P46926	Glucosamine-6-phosphate isomerase 2;Glucosamine-6-phosphate isomerase 1	GNPDA2;GNPDA1	0	0	1	0	0	0
Q8WUJ3	Cell migration-inducing and hyaluronan-binding protein	CEMIP	0	0	17	0	0	0
Q8WUM4	Programmed cell death 6-interacting protein	PDCD6IP	0	0	11	0	0	0
Q8WVM7	Cohesin subunit SA-1	STAG1	0	0	1	0	0	0
Q92187;Q92186	CMP-N-acetylneuraminate-poly-alpha-2,8-sialyltransferase;Alpha-2,8-sialyltransferase 8B	ST8SIA4;ST8SIA2	0	0	1	0	0	0
Q92572	AP-3 complex subunit sigma-1	AP3S1	0	0	1	0	0	0
Q92688	Acidic leucine-rich nuclear phosphoprotein 32 family member B	ANP32B	0	0	1	0	0	0
Q92734	Protein TFG	TFG	0	0	6	0	0	0
Q92896	Golgi apparatus protein 1	GLG1	0	0	4	0	0	0
Q92922	SWI/SNF complex subunit SMARCC1	SMARCC1	1	0	1	0	0	0
Q93063	Exostosin-2	EXT2	0	0	7	0	0	0
Q96AC1	Fermitin family homolog 2	FERMT2	0	1	5	0	0	0
Q96CT7	Coiled-coil domain-containing protein 124	CCDC124	3	0	0	0	0	0
Q96CW1	AP-2 complex subunit mu	AP2M1	0	0	2	0	0	0
Q96CX2;Q6ZWB6	BTB/POZ domain-containing protein KCTD12	KCTD12	2	1	6	0	0	0
Q96KP4	Cytosolic non-specific dipeptidase	CNDP2	0	1	8	0	0	0
Q96P44	Collagen alpha-1(XXI) chain	COL21A1	0	0	2	0	0	0
Q96QK1	Vacuolar protein sorting-associated protein 35	VPS35	0	0	6	0	0	0
Q96TA1	Niban-like protein 1	FAM129B	0	0	9	0	0	0
Q99471	Prefoldin subunit 5	PFDN5	0	1	1	0	0	0
Q99536	Synaptic vesicle membrane protein VAT-1 homolog	VAT1	0	0	5	0	0	0
Q99538	Legumain	LGMN	2	0	2	0	0	0
Q99598	Translin-associated protein X	TSNAX	0	0	3	0	0	0
Q99816	Tumor susceptibility gene 101 protein	TSG101	0	0	2	0	0	0
Q99873;Q9NR22	Protein arginine N-methyltransferase 1;Protein arginine N-methyltransferase 8	PRMT1;PRMT8	0	0	2	0	0	0
Q9BPX5	Actin-related protein 2/3 complex subunit 5-like protein	ARPC5L	0	0	1	0	0	0
Q9BRF8	Serine/threonine-protein phosphatase CPPED1	CPPED1	0	0	1	0	0	0
Q9BRK5	45 kDa calcium-binding protein	SDF4	0	0	5	0	0	0
Q9BT78	COP9 signalosome complex subunit 4	COPS4	0	1	8	0	0	0
Q9BV36	Melanophilin	MLPH	1	0	0	0	0	0
Q9BW71	HIRA-interacting protein 3	HIRIP3	1	0	0	0	0	0
Q9BXS5	AP-1 complex subunit mu-1	AP1M1	0	0	5	0	0	0
Q9BZF9	Uveal autoantigen with coiled-coil domains and ankyrin repeats	UACA	3	0	2	0	0	0
Q9BZZ5	Apoptosis inhibitor 5	API5	0	0	4	0	0	0
Q9C0H2	Protein tweety homolog 3	TTYH3	0	0	1	0	0	0
Q9GZT8	NIF3-like protein 1	NIF3L1	0	0	2	0	0	0
Q9H0B8	Cysteine-rich secretory protein LCCL domain-containing 2	CRISPLD2	3	1	0	0	0	0
Q9H173	Nucleotide exchange factor SIL1	SIL1	0	0	2	0	0	0
Q9H1B5	Xylosyltransferase 2	XYLT2	0	0	1	0	0	0
Q9H1U9;Q3SY17	Solute carrier family 25 member 51;Solute carrier family 25 member 52	SLC25A51;SLC25A52	0	0	1	0	0	0
Q9H2R5	Kallikrein-15	KLK15	0	0	1	0	0	0
Q9H3S7	Tyrosine-protein phosphatase non-receptor type 23	PTPN23	0	0	1	0	0	0
Q9H4A3	Serine/threonine-protein kinase WNK1	WNK1	0	0	2	0	0	0
Q9H4F8	SPARC-related modular calcium-binding protein 1	SMOC1	2	0	0	0	0	0
Q9H6B4	CXADR-like membrane protein	CLMP	0	0	1	0	0	0
Q9H6X2	Anthrax toxin receptor 1	ANTXR1	0	0	1	0	0	0
Q9H8X2	Inositol-pentakisphosphate 2-kinase	IPPK	0	0	1	0	0	0
Q9HAT2	Sialate O-acetylesterase	SIAE	0	0	3	0	0	0
Q9NQ75	Cas scaffolding protein family member 4	CASS4	0	1	1	0	0	0
Q9NRW1;P20340;Q14964	Ras-related protein Rab-6B;Ras-related protein Rab-6A;Ras-related protein Rab-39A	RAB6B;RAB6A;RAB39A	0	0	2	0	0	0
Q9NS15	Latent-transforming growth factor beta-binding protein 3	LTBP3	0	0	2	0	0	0
Q9NTI5	Sister chromatid cohesion protein PDS5 homolog B	PDS5B	2	0	0	0	0	0
Q9NTK5	Obg-like ATPase 1	OLA1	2	0	0	0	0	0
Q9NTX5	Ethylmalonyl-CoA decarboxylase	ECHDC1	0	0	2	0	0	0
Q9NVM1	Protein eva-1 homolog B	EVA1B	0	0	1	0	0	0
Q9NWB6	Arginine and glutamate-rich protein 1	ARGLU1	2	0	1	0	0	0
Q9NWH9	SAFB-like transcription modulator	SLTM	1	0	0	0	0	0
Q9NX58	Cell growth-regulating nucleolar protein	LYAR	3	1	0	0	0	0
Q9NYF8	Bcl-2-associated transcription factor 1	BCLAF1	1	1	0	0	0	0
Q9NYU2;Q9NYU1	UDP-glucose:glycoprotein glucosyltransferase 1	UGGT1	0	0	17	0	0	0
Q9NZ08	Endoplasmic reticulum aminopeptidase 1	ERAP1	0	0	2	0	0	0
Q9P0K7	Ankycorbin	RAI14	0	0	2	0	0	0
Q9P258	Protein RCC2	RCC2	0	0	2	0	0	0
Q9P273	Teneurin-3	TENM3	1	0	3	0	0	0
Q9P2T1	GMP reductase 2	GMPR2	0	0	1	0	0	0
Q9UBI6	Guanine nucleotide-binding protein G(I)/G(S)/G(O) subunit gamma-12	GNG12	0	0	1	0	0	0
Q9UBQ5	Eukaryotic translation initiation factor 3 subunit K	EIF3K	0	0	1	0	0	0
Q9UBQ6	Exostosin-like 2;Processed exostosin-like 2	EXTL2	1	0	3	0	0	0
Q9UBT2	SUMO-activating enzyme subunit 2	UBA2	0	0	3	0	0	0
Q9UBW8	COP9 signalosome complex subunit 7a	COPS7A	0	0	2	0	0	0
Q9UBZ9	DNA repair protein REV1	REV1	0	0	1	0	0	0
Q9UEY8	Gamma-adducin	ADD3	0	0	3	0	0	0
Q9UFN0;Q9BS92	Protein NipSnap homolog 3A;Protein NipSnap homolog 3B	NIPSNAP3A;NIPSNAP3B	0	0	2	0	0	0
Q9UH65	Switch-associated protein 70	SWAP70	0	0	3	0	0	0
Q9UHI8	A disintegrin and metalloproteinase with thrombospondin motifs 1	ADAMTS1	0	0	3	0	0	0
Q9UHL4	Dipeptidyl peptidase 2	DPP7	0	0	5	0	0	0
Q9UJ70	N-acetyl-D-glucosamine kinase	NAGK	0	0	1	0	0	0
Q9UJU6	Drebrin-like protein	DBNL	1	0	0	0	0	0
Q9UJW0	Dynactin subunit 4	DCTN4	3	0	0	0	0	0
Q9UKG1	DCC-interacting protein 13-alpha	APPL1	0	0	4	0	0	0
Q9UKK3	Poly [ADP-ribose] polymerase 4	PARP4	0	0	1	0	0	0
Q9UKU9;Q8NI99;O95841	Angiopoietin-related protein 2	ANGPTL2	0	0	13	0	0	0
Q9UKV8;Q9UL18;Q9H9G7;Q9HCK5	Protein argonaute-2;Protein argonaute-1;Protein argonaute-3	AGO2;AGO1;AGO3	0	0	3	0	0	0
Q9UKY7	Protein CDV3 homolog	CDV3	1	0	1	0	0	0
Q9ULA0	Aspartyl aminopeptidase	DNPEP	0	0	2	0	0	0
Q9ULX6	A-kinase anchor protein 8-like	AKAP8L	1	0	0	0	0	0
Q9UN86	Ras GTPase-activating protein-binding protein 2	G3BP2	0	0	1	0	0	0
Q9UNM6	26S proteasome non-ATPase regulatory subunit 13	PSMD13	0	0	2	0	0	0
Q9UNS2	COP9 signalosome complex subunit 3	COPS3	0	0	1	0	0	0
Q9UQB8	Brain-specific angiogenesis inhibitor 1-associated protein 2	BAIAP2	0	0	4	0	0	0
Q9Y230	RuvB-like 2	RUVBL2	0	1	6	0	0	0
Q9Y262	Eukaryotic translation initiation factor 3 subunit L	EIF3L	0	0	3	0	0	0
Q9Y265	RuvB-like 1	RUVBL1	0	0	2	0	0	0
Q9Y287	Integral membrane protein 2B;BRI2, membrane form;BRI2 intracellular domain;BRI2C, soluble form;Bri23 peptide	ITM2B	1	0	4	0	0	0
Q9Y2E5	Epididymis-specific alpha-mannosidase	MAN2B2	0	0	2	0	0	0
Q9Y2W1	Thyroid hormone receptor-associated protein 3	THRAP3	3	0	0	0	0	0
Q9Y3F4	Serine-threonine kinase receptor-associated protein	STRAP	0	0	3	0	0	0
Q9Y3L5;P61225;P10114	Ras-related protein Rap-2c;Ras-related protein Rap-2b;Ras-related protein Rap-2a	RAP2C;RAP2B;RAP2A	0	0	1	0	0	0
Q9Y4D8	Probable E3 ubiquitin-protein ligase HECTD4	HECTD4	1	0	0	0	0	0
Q9Y4G6	Talin-2	TLN2	1	1	5	0	0	0
Q9Y5X1	Sorting nexin-9	SNX9	0	0	4	0	0	0
Q9Y608	Leucine-rich repeat flightless-interacting protein 2	LRRFIP2	2	0	2	0	0	0
Q9Y625	Glypican-6;Secreted glypican-6	GPC6	0	0	5	0	0	0
Q9Y639	Neuroplastin	NPTN	0	0	3	0	0	0
Q9Y646	Carboxypeptidase Q	CPQ	0	0	7	0	0	0
Q9Y678	Coatomer subunit gamma-1	COPG1	0	0	4	0	0	0
Q9Y6E0	Serine/threonine-protein kinase 24;Serine/threonine-protein kinase 24 36 kDa subunit;Serine/threonine-protein kinase 24 12 kDa subunit	STK24	0	0	1	0	0	0
Q9Y6N7	Roundabout homolog 1	ROBO1	2	0	1	0	0	0
